# Developing an open-source framework for LLM evaluation of patients using EHR clinical documentation; performance of LLMs relative to medical professionals

**DOI:** 10.64898/2026.08.21.26361031

**Authors:** Liam Barrett, Nikhil Joshi, Alexander S. North, Lilia Dimitrov, Elizabeth F. Maughan, Talisa Ross, Rahul Pankhania, Kiara Paramjothy, Iona Minty, Luiza Farache-Trajano, Sabrina L. Smith, Katrina A. Mason, Eishaan K. Bhargava, Catherine Donnelly, Hanaa Fatoum, Ashwika Padiyar, Zahra Kader, Chun Hin Kevin Chan, Anne GM Schilder, Nishchay Mehta

## Abstract

**Background:** Large language models (LLMs) have shown increasing capability in medical knowledge tasks, yet how they perform in extracting structured clinical information from real-world clinical documentation remains uncertain. We evaluated the performance of LLMs relative to medical professionals in extracting SNOMED-coded clinical information from openly available Ear, Nose and Throat (ENT) EHRs from MTSamples, examining both reliability and accuracy metrics.

**Methods:** We evaluated the performance of seven LLMs (including GPT-4o, Claude 3.5, Gemini 1.5 Pro, Gemma 3 and three LLAMA variants) against annotations from fourteen medical professionals who served as both study authors and data annotators. Each annotator independently extracted seven categories of clinical information from 98 publicly available ENT clinical documents: socio-demographics, symptoms, signs, diagnoses, treatments, risk factors, and test results. Standardised medical terminology was enforced through SNOMED-CT code assignment, enabling standardised comparison through Cohen’s Kappa. We employed Bayesian hierarchical modelling to test non-inferiority of medic-LLM agreement compared to medic-medic agreement, using Beta distributed likelihood functions with weakly informative priors. Non-inferiority margins of 0.05, 0.10, and 0.15 were assessed with 95% posterior probability thresholds.

**Results:** Cohen’s Kappa for inter-rater reliability was 0.752 (95% CI: 0.710 – 0.794) between medical professionals and 0.391 (95% CI: 0.362–0.420) between LLMs and medical professionals. Bayesian analysis showed medic-medic agreement (posterior mean 0.813, 95% CI: 0.755–0.860) exceeded medic-LLM agreement (0.659, 95% CI: 0.633–0.684) by 0.154 (95% CI: 0.091–0.209). Non-inferiority was rejected at all tested margins (*δ* = 0.05, 0.10, 0.15). Agreement varied by clinical category, with smallest differences for test results and largest for diagnoses. GPT-4o achieved 97.0% precision and 84.9% recall, with a 7.5% false positive rate.

**Conclusions:** Current LLMs do not achieve inter-rater reliability levels comparable to medical professionals in clinical information extraction from ENT documentation. These findings provide evidence-based guidance for LLM deployment in clinical documentation workflows, suggesting they are best suited for initial extraction with human verification rather than autonomous operation.
