## Supplementary Table 1 for "Developing an open-source framework for LLM evaluation of patients using EHR clinical documentation; performance of LLMs relative to medical professionals"

### Sheet: Notes
Supplementary Material 1
Developing an open-source framework for LLM evaluation of patients using EHR clinical documentation; performance of LLMs relative to medical professionals
Barrett L, Joshi N, North AS, et al.
Complete classification performance metrics for GPT-4o annotations of 98 ENT electronic health records from MTSamples, stratified by clinical category and evaluation type. Referenced in the Results section of the main manuscript.
Column definitions
Category	Clinical information category (GLOBAL = pooled across all categories).
Evaluation_Type	Annotation field assessed. 'All Combined' and 'Overall' denote pooled results.
Accuracy	Proportion of correct classifications.
Precision	TP / (TP + FP).
Recall	TP / (TP + FN).
Specificity	TN / (TN + FP).
F1_Score	Harmonic mean of precision and recall.
*_Lower_CI / *_Upper_CI	Bounds of the 95% confidence interval for the preceding metric.
Sample_Size	Number of annotation instances evaluated.
TP / FP / TN / FN	True positive, false positive, true negative and false negative counts.
Source: values exported directly from the study analysis pipeline, available at https://github.com/evidENT-AI/LLM-EHR-IRR.git

### Sheet: Performance Metrics
Category	Evaluation Type	Accuracy	Accuracy Lower CI	Accuracy Upper CI	Precision	Precision Lower CI	Precision Upper CI	Recall	Recall Lower CI	Recall Upper CI	Specificity	Specificity Lower CI	Specificity Upper CI	F1 Score	F1 Lower CI	F1 Upper CI	Sample Size	TP	FP	TN	FN
GLOBAL	All Combined	0.868629	0.862623	0.873902	0.969858	0.966014	0.973057	0.849191	0.842078	0.855974	0.925469	0.916414	0.933167	0.905523	0.900893	0.909682	13656	8559	266	3303	1520
GLOBAL	Qualifier	0.979508	0.973361	0.985143	0.98001	0.97386	0.985648	1	1	1	0	0	0	0.989904	0.986757	0.992772	1952	1912	39	0	0
GLOBAL	Laterality	0.973873	0.966189	0.981045	0.991051	0.981939	0.997859	0.90593	0.877636	0.929867	0.997264	0.994474	0.999327	0.946581	0.930481	0.960343	1952	443	4	1458	46
GLOBAL	Presence	0.98614	0.980493	0.99076	0.993902	0.989916	0.997235	0.991704	0.987369	0.995561	0.920863	0.871429	0.961832	0.992802	0.989916	0.995321	1948	1793	11	128	15
GLOBAL	PrimarySecondary	0.807179	0.789744	0.82359	0.926371	0.911583	0.938991	0.816556	0.798269	0.836316	0.776765	0.736836	0.813503	0.868004	0.855309	0.880084	1950	1233	98	341	277
GLOBAL	Experiencer	0.974385	0.9672	0.981045	0.997346	0.994692	0.99947	0.977119	0.970105	0.983411	0.821429	0.666667	0.954595	0.987129	0.983334	0.990586	1952	1879	5	23	44
GLOBAL	TreatmentStage	0.648053	0.627561	0.669582	0.889485	0.869426	0.908324	0.58711	0.56204	0.611753	0.808905	0.776231	0.839391	0.707338	0.686678	0.727816	1952	829	103	436	583
GLOBAL	SNOMED_CT	0.711282	0.690769	0.731282	0.987395	0.976562	0.995919	0.458537	0.429913	0.488283	0.993499	0.988055	0.997875	0.626249	0.598358	0.653432	1950	470	6	917	555
sociodemographics	Overall	0.977358	0.964151	0.988679	0.991453	0.977876	1	0.958678	0.932269	0.981414	0.993056	0.981817	1	0.97479	0.959273	0.987235	530	232	2	286	10
sociodemographics	Qualifier	1	1	1	1	1	1	1	1	1	0	0	0	1	1	1	76	76	0	0	0
sociodemographics	Laterality	1	1	1	0	0	0	0	0	0	1	1	1	0	0	0	76	0	0	76	0
sociodemographics	Presence	0.932432	0.878378	0.986486	1	1	1	0.923077	0.852416	0.983871	1	1	1	0.96	0.920329	0.99187	74	60	0	9	5
sociodemographics	PrimarySecondary	0.986842	0.960526	1	1	1	1	0.875	0.571429	1	1	1	1	0.933333	0.727273	1	76	7	0	68	1
sociodemographics	Experiencer	0.973684	0.934211	1	0.986486	0.9577	1	0.986486	0.958333	1	0.5	0	1	0.986486	0.965035	1	76	73	1	1	1
sociodemographics	TreatmentStage	0.986842	0.960526	1	1	1	1	0.8	0.333333	1	1	1	1	0.888889	0.5	1	76	4	0	71	1
sociodemographics	SNOMED_CT	0.960526	0.907895	1	0.923077	0.736754	1	0.857143	0.642695	1	0.983871	0.949153	1	0.888889	0.727273	1	76	12	1	61	2
signs	Overall	0.870229	0.859869	0.880596	0.976518	0.969856	0.982551	0.83898	0.824775	0.853372	0.949087	0.935072	0.962319	0.902539	0.894088	0.911095	3668	2204	53	988	423
signs	Qualifier	0.986641	0.975191	0.996183	0.986641	0.975191	0.996183	1	1	1	0	0	0	0.993276	0.98744	0.998088	524	517	7	0	0
signs	Laterality	0.977099	0.96374	0.98855	0.992593	0.975201	1	0.924138	0.877839	0.963775	0.997361	0.991758	1	0.957143	0.930687	0.979872	524	134	1	378	11
signs	Presence	0.98855	0.979008	0.996183	0.991379	0.982646	0.997881	0.995671	0.988834	1	0.935484	0.872306	0.985507	0.993521	0.988056	0.997891	524	460	4	58	2
signs	PrimarySecondary	0.73855	0.698426	0.776718	0.939297	0.910489	0.964404	0.713592	0.665835	0.755009	0.830357	0.752157	0.897196	0.811034	0.776201	0.841125	524	294	19	93	118
signs	Experiencer	0.990458	0.980916	0.998092	0.998073	0.994186	1	0.992337	0.984645	0.998092	0.5	0	1	0.995197	0.990347	0.999043	524	518	1	1	4
signs	TreatmentStage	0.641221	0.599237	0.681298	0.914414	0.87382	0.948053	0.545699	0.495844	0.596669	0.875	0.818838	0.923089	0.683502	0.638289	0.725822	524	203	19	133	169
signs	SNOMED_CT	0.769084	0.734733	0.807252	0.975	0.935897	1	0.395939	0.326999	0.468758	0.993884	0.98452	1	0.563177	0.491279	0.632732	524	78	2	325	119
symptoms	Overall	0.875167	0.859129	0.890521	0.977183	0.967607	0.985294	0.857267	0.837649	0.876325	0.934097	0.90855	0.958104	0.913306	0.901404	0.9246	1498	985	23	326	164
symptoms	Qualifier	0.985981	0.96729	1	0.985981	0.96729	1	1	1	1	0	0	0	0.992941	0.983373	1	214	211	3	0	0
symptoms	Laterality	1	1	1	1	1	1	1	1	1	1	1	1	1	1	1	214	21	0	193	0
symptoms	Presence	0.995327	0.985981	1	0.994737	0.983696	1	1	1	1	0.96	0.863597	1	0.997361	0.991781	1	214	189	1	24	0
symptoms	PrimarySecondary	0.864486	0.817757	0.911215	0.931937	0.892455	0.968085	0.917526	0.875648	0.953368	0.35	0.157895	0.566786	0.924675	0.897098	0.951905	214	178	13	7	16
symptoms	Experiencer	0.985981	0.96729	1	0.985782	0.966825	1	1	1	1	0.5	0	1	0.99284	0.983133	1	214	208	3	3	0
symptoms	TreatmentStage	0.593458	0.53271	0.654206	0.978022	0.943804	1	0.511494	0.442512	0.584806	0.95	0.88	1	0.671698	0.608696	0.732631	214	89	2	38	85
symptoms	SNOMED_CT	0.700935	0.644743	0.761682	0.988889	0.963844	1	0.585526	0.509786	0.662031	0.983871	0.948253	1	0.735537	0.672345	0.793259	214	89	1	61	63
diagnoses	Overall	0.910268	0.896855	0.921843	0.976786	0.969437	0.983336	0.913697	0.899374	0.926685	0.893443	0.86059	0.923487	0.944189	0.935437	0.951787	2162	1641	39	327	155
diagnoses	Qualifier	1	1	1	1	1	1	1	1	1	0	0	0	1	1	1	309	309	0	0	0
diagnoses	Laterality	0.967638	0.94822	0.987055	0.990909	0.970297	1	0.923729	0.878027	0.969292	0.994764	0.983696	1	0.95614	0.930233	0.981308	309	109	1	190	9
diagnoses	Presence	0.99026	0.977273	1	0.990164	0.977271	1	1	1	1	0.5	0	1	0.995058	0.988505	1	308	302	3	3	0
diagnoses	PrimarySecondary	0.941748	0.912621	0.967638	0.947368	0.920786	0.970494	0.993103	0.982699	1	0.157895	0	0.363712	0.969697	0.95416	0.983279	309	288	16	3	2
diagnoses	Experiencer	0.996764	0.990291	1	1	1	1	0.996743	0.990164	1	1	0	1	0.998369	0.995058	1	309	306	0	2	1
diagnoses	TreatmentStage	0.744337	0.699029	0.79288	0.917808	0.879308	0.951338	0.767176	0.717128	0.816	0.617021	0.479144	0.75	0.835759	0.800865	0.870259	309	201	18	29	61
diagnoses	SNOMED_CT	0.731392	0.682767	0.779935	0.992126	0.972721	1	0.605769	0.538785	0.671499	0.990099	0.967033	1	0.752239	0.697812	0.801171	309	126	1	100	82
procedures	Overall	0.862915	0.847042	0.876864	0.951172	0.939851	0.961817	0.874327	0.858743	0.889094	0.816176	0.778307	0.852679	0.911132	0.899874	0.920734	2079	1461	75	333	210
procedures	Qualifier	0.983165	0.96633	0.996633	0.983165	0.96633	0.996633	1	1	1	0	0	0	0.991511	0.982877	0.998314	297	292	5	0	0
procedures	Laterality	0.952862	0.925926	0.973064	0.991597	0.973214	1	0.900763	0.848	0.945736	0.993976	0.980886	1	0.944	0.912684	0.969925	297	118	1	165	13
procedures	Presence	0.986532	0.973064	0.996633	1	1	1	0.986348	0.972509	0.99661	1	1	1	0.993127	0.986063	0.998302	297	289	0	4	4
procedures	PrimarySecondary	0.86532	0.824916	0.902357	0.929412	0.895396	0.957368	0.915058	0.876436	0.94636	0.526316	0.370322	0.677419	0.922179	0.895997	0.943918	297	237	18	20	22
procedures	Experiencer	0.983165	0.96633	0.996633	1	1	1	0.982818	0.966099	0.996564	1	1	1	0.991334	0.982757	0.998279	297	286	0	6	5
procedures	TreatmentStage	0.589226	0.531987	0.649832	0.743719	0.683415	0.803835	0.675799	0.616071	0.738552	0.346154	0.240506	0.446444	0.708134	0.656456	0.758143	297	148	51	27	71
procedures	SNOMED_CT	0.680135	0.626263	0.734007	1	1	1	0.489247	0.419157	0.557482	1	1	1	0.65704	0.590713	0.715876	297	91	0	111	95
treatments	Overall	0.82825	0.811664	0.844837	0.961083	0.949994	0.971479	0.805674	0.785861	0.825037	0.899563	0.871303	0.925449	0.876543	0.86356	0.889652	1869	1136	46	412	274
treatments	Qualifier	0.966292	0.94382	0.988764	0.966292	0.94382	0.988764	1	1	1	0	0	0	0.982857	0.971098	0.99435	267	258	9	0	0
treatments	Laterality	0.951311	0.925094	0.973876	0.977273	0.923077	1	0.781818	0.673451	0.888889	0.995283	0.985362	1	0.868687	0.79446	0.932232	267	43	1	211	12
treatments	Presence	1	1	1	1	1	1	1	1	1	1	0	1	1	1	1	267	265	0	2	0
treatments	PrimarySecondary	0.756554	0.70412	0.805243	0.878947	0.830686	0.921063	0.799043	0.744183	0.84763	0.603448	0.474554	0.729191	0.837093	0.796875	0.873515	267	167	23	35	42
treatments	Experiencer	0.985019	0.969944	0.996255	1	1	1	0.984848	0.969272	0.996241	1	0	1	0.992366	0.984396	0.998117	267	260	0	3	4
treatments	TreatmentStage	0.621723	0.565543	0.677903	0.907692	0.853121	0.953488	0.570048	0.504803	0.637267	0.8	0.690909	0.896587	0.700297	0.646104	0.753463	267	118	12	48	89
treatments	SNOMED_CT	0.516854	0.456929	0.576779	0.961538	0.875	1	0.164474	0.105582	0.227595	0.991228	0.971429	1	0.280899	0.189332	0.367574	267	25	1	113	127
risk factors	Overall	0.888604	0.866837	0.909091	0.99005	0.978551	0.997608	0.827443	0.793807	0.858979	0.986667	0.971607	0.996866	0.901472	0.880874	0.920339	781	398	4	296	83
risk factors	Qualifier	0.991071	0.973214	1	0.991071	0.973214	1	1	1	1	0	0	0	0.995516	0.986425	1	112	111	1	0	0
risk factors	Laterality	1	1	1	0	0	0	0	0	0	1	1	1	0	0	0	112	0	0	112	0
risk factors	Presence	0.981982	0.954955	1	0.980198	0.95098	1	1	1	1	0.833333	0.6	1	0.99	0.974874	1	111	99	2	10	0
risk factors	PrimarySecondary	0.790909	0.709091	0.863636	0.964286	0.884615	1	0.55102	0.405377	0.692347	0.983607	0.946429	1	0.701299	0.567048	0.811617	110	27	1	60	22
risk factors	Experiencer	1	1	1	1	1	1	1	1	1	1	0	1	1	1	1	112	110	0	2	0
risk factors	TreatmentStage	0.696429	0.616071	0.776786	1	1	1	0.37037	0.253869	0.511111	1	1	1	0.540541	0.404937	0.676471	112	20	0	58	34
risk factors	SNOMED_CT	0.758929	0.669643	0.839286	1	1	1	0.534483	0.396552	0.661667	1	1	1	0.696629	0.567901	0.796389	112	31	0	54	27
test results	Overall	0.779	0.756	0.804	0.95122	0.931248	0.968319	0.703759	0.671424	0.73824	0.928358	0.900321	0.954033	0.808989	0.785652	0.832618	1000	468	24	311	197
test results	Qualifier	0.902098	0.853147	0.951049	0.902098	0.853147	0.951049	1	1	1	0	0	0	0.948529	0.920755	0.97491	143	129	14	0	0
test results	Laterality	0.993007	0.979021	1	1	1	1	0.941176	0.799737	1	1	1	1	0.969697	0.888725	1	143	16	0	126	1
test results	Presence	0.965035	0.936888	0.993007	0.991736	0.968254	1	0.967742	0.932189	0.992248	0.947368	0.809478	1	0.979592	0.959992	0.995919	143	120	1	18	4
test results	PrimarySecondary	0.587413	0.496503	0.664336	0.794872	0.647059	0.906268	0.378049	0.266667	0.486129	0.868852	0.783315	0.943396	0.512397	0.388889	0.612965	143	31	8	53	51
test results	Experiencer	0.797203	0.734091	0.853147	1	1	1	0.789855	0.721429	0.849633	1	1	1	0.882591	0.838174	0.918705	143	109	0	5	29
test results	TreatmentStage	0.482517	0.398601	0.559441	0.978261	0.928571	1	0.381356	0.294106	0.468757	0.96	0.866667	1	0.54878	0.451613	0.635838	143	45	1	24	73
test results	SNOMED_CT	0.725352	0.65493	0.802817	1	1	1	0.315789	0.204072	0.439049	1	1	1	0.48	0.33897	0.610193	142	18	0	85	39
